# Virtual control arms for paediatric myopia trials: external validation of axial-elongation models

**DOI:** 10.64898/2026.08.21.26360973

**Authors:** Ravi C Bakaraju, Praveen K Bandela, Jennifer Sha, Daniel Tilia

## Abstract

**Clinical relevance:** Validated virtual control arms may provide population-level estimates of treatment effect and reduce reliance on untreated control allocations in myopia trials.

**Background:** Untreated single-vision control arms in paediatric myopia efficacy trials are increasingly difficult to justify and retain. Several published models predict untreated childhood axial elongation by region or ethnicity. Here they are implemented unchanged in an open-source tool and validated against an untreated multi-ethnic cohort.

**Methods:** Five published models predicted untreated elongation from baseline age, cycloplegic spherical equivalent, sex, and ethnicity, anchored at baseline axial length (AL) and evaluated at actual follow-up. Predictions were compared with 242 untreated myopic children (Chinese, Vietnamese, Indian) with AL measured at approximately 6 and 12 months, assessing bias, root-mean-square error, and prediction-interval coverage against pre-specified thresholds (bias <0.03 mm; coverage ≥0.90).

**Results:** The regional generalised estimating equation (GEE) and meta-regression models reproduced mean East Asian elongation without meaningful bias at 6 months (GEE bias −0.013 mm; equivalence to ±0.03 mm, p = 0.014) and at 12 months (−0.004 mm), although equivalence was not established at 12 months in an underpowered subgroup (n = 71, all Vietnamese; p = 0.068). Older age-only models under-predicted by 0.07 to 0.12 mm. Published individual prediction intervals were too narrow (coverage 0.77): the means were accurate, the individual uncertainty was not. Indian elongation fell between strata and was matched by no existing model.

**Conclusions:** The models reproduce mean untreated East Asian elongation at 6 months, conditional on cohort independence; South Asian children remain unserved by any existing stratum. The tool is a group-level instrument, not an individual predictor, and a transparent unification of published models in open-source code. Its value for estimating treatment effect awaits back-testing against a trial with a known untreated arm, ideally over 24 to 36 months.
