## Supplementary software v0.2.1 for "Virtual control arms for paediatric myopia trials: external validation of axial-elongation models": example_output_predictions.xlsx

### Sheet: Sheet1
id	population	region	model	model_status	mapping_note	re_group	month	predicted_delta_AL	ci_low	ci_high	predicted_AL
P001	Chinese	east_asian	Naduvilath 2025 (regional GEE)	exact	In the 2025 East Asian derivation cohort (China).	myope	6	0.2017	0.1841	0.2193	24.3017
P001	Chinese	east_asian	Naduvilath 2025 (regional GEE)	exact	In the 2025 East Asian derivation cohort (China).	myope	12	0.3898	0.3546	0.4251	24.4898
P001	Chinese	east_asian	Naduvilath 2025 (regional GEE)	exact	In the 2025 East Asian derivation cohort (China).	myope	18	0.5647	0.5118	0.6176	24.6647
P001	Chinese	east_asian	Naduvilath 2025 (regional GEE)	exact	In the 2025 East Asian derivation cohort (China).	myope	24	0.7265	0.656	0.7971	24.8265
P001	Chinese	east_asian	Naduvilath 2025 (regional GEE)	exact	In the 2025 East Asian derivation cohort (China).	myope	36	1.0121	0.9062	1.1179	25.1121
P002	European	european	Naduvilath 2025 (regional GEE)	exact	Model region (UK, Sweden, Australia European ancestry).	myope	6	0.1237	0.1061	0.1414	24.8237
P002	European	european	Naduvilath 2025 (regional GEE)	exact	Model region (UK, Sweden, Australia European ancestry).	myope	12	0.2375	0.2023	0.2728	24.9375
P002	European	european	Naduvilath 2025 (regional GEE)	exact	Model region (UK, Sweden, Australia European ancestry).	myope	18	0.3416	0.2887	0.3945	25.0416
P002	European	european	Naduvilath 2025 (regional GEE)	exact	Model region (UK, Sweden, Australia European ancestry).	myope	24	0.4361	0.3655	0.5067	25.1361
P002	European	european	Naduvilath 2025 (regional GEE)	exact	Model region (UK, Sweden, Australia European ancestry).	myope	36	0.5969	0.4911	0.7028	25.2969
P003	South Asian	east_asian	Naduvilath 2025 (regional GEE)	user_selected	No ancestry-matched model; predicted under the user-selected east_asian stratum.	myope	6	0.2271	0.2094	0.2447	24.1271
P003	South Asian	east_asian	Naduvilath 2025 (regional GEE)	user_selected	No ancestry-matched model; predicted under the user-selected east_asian stratum.	myope	12	0.4401	0.4048	0.4753	24.3401
P003	South Asian	east_asian	Naduvilath 2025 (regional GEE)	user_selected	No ancestry-matched model; predicted under the user-selected east_asian stratum.	myope	18	0.6393	0.5864	0.6922	24.5393
P003	South Asian	east_asian	Naduvilath 2025 (regional GEE)	user_selected	No ancestry-matched model; predicted under the user-selected east_asian stratum.	myope	24	0.825	0.7545	0.8956	24.725
P003	South Asian	east_asian	Naduvilath 2025 (regional GEE)	user_selected	No ancestry-matched model; predicted under the user-selected east_asian stratum.	myope	36	1.1571	1.0512	1.2629	25.0571
P004	Australian	european	Naduvilath 2025 (regional GEE)	exact	In the 2025 European-ancestry derivation cohort (Australia).	non-myope	6	0.0775	0.0668	0.0883	22.8775
P004	Australian	european	Naduvilath 2025 (regional GEE)	exact	In the 2025 European-ancestry derivation cohort (Australia).	non-myope	12	0.1505	0.1289	0.172	22.9505
P004	Australian	european	Naduvilath 2025 (regional GEE)	exact	In the 2025 European-ancestry derivation cohort (Australia).	non-myope	18	0.2189	0.1865	0.2512	23.0189
P004	Australian	european	Naduvilath 2025 (regional GEE)	exact	In the 2025 European-ancestry derivation cohort (Australia).	non-myope	24	0.2827	0.2396	0.3258	23.0827
P004	Australian	european	Naduvilath 2025 (regional GEE)	exact	In the 2025 European-ancestry derivation cohort (Australia).	non-myope	36	0.3969	0.3323	0.4616	23.1969
