## Supplementary software v0.2.1 for "Virtual control arms for paediatric myopia trials: external validation of axial-elongation models": sample_input.xlsx

### Sheet: Sheet1
id	ethnicity	gender	age	baseline_SER	baseline_AL	stratum
P001	Chinese	F	9	-2	24.1
P002	European	M	10.5	-3.25	24.7
P003	South Asian	F	8	-1.5	23.9	east_asian
P004	Australian	M	7	0.25	22.8
