## Supplementary software v0.2.1 for "Virtual control arms for paediatric myopia trials: external validation of axial-elongation models": input_template.xlsx

### Sheet: Enter data
id	ethnicity	gender	age	baseline_SER	baseline_AL	stratum
P001	Chinese	F	9	-2	24.1
P002	European	M	10.5	-3.25	24.7
P003	South Asian	F	8	-1.5	23.9	east_asian

### Sheet: Dictionary
Input dictionary, Virtual Control Arm Tool
Fill the 'Enter data' sheet, one row per child, then run the tool. It uses the baseline columns only and returns the virtual untreated control (out_predictions.csv). It does not compute a treatment effect; you do that yourself from your own treated outcomes (see ANALYSIS_PROTOCOL.md).
INPUT columns (Enter data sheet)
Column	Meaning	Values or units	Required
id	Child identifier	any unique label	yes
ethnicity	Ancestry, NOT country of residence. Pick from the dropdown	see 'Accepted ethnicity values' below	yes
gender	Sex at birth	F is Female, M is Male	yes
age	Age at baseline	years, decimal, for example 9.5	yes
baseline_SER	Spherical equivalent refraction at baseline	dioptres, negative is myopic, for example -2.50	yes
baseline_AL	Axial length at baseline	millimetres, for example 24.10	yes
stratum	Model stratum for an ancestry with NO derived model (South Asian/Indian, or unmapped). Ignored when the ancestry already has a model	east_asian or european; blank otherwise	only for no-model ancestries
	ADVANCED, optional. Number of myopic parents	0, 1, or 2; blank to ignore	no
baseline_SER sets the refractive group: a child is a myope at a baseline_SER of -0.50 D or more myopic, otherwise a non-myope. This selects the correct model equation.
Ethnicity is required and is ancestry, not country
Ethnicity means ancestry. It is not the country of residence: a Chinese child living in Australia is East Asian, not European. Always pick from the dropdown so a value cannot be misspelled into the wrong group. If ethnicity is blank the child is not predicted and is listed in out_needs_input.csv.
Gender coding
Value	Meaning
F	Female
M	Male
Value	Meaning
0	Neither parent myopic
1	One parent myopic
2	Both parents myopic
If supplied, for East Asian children only the tool also writes out_predictions_parental_myopia.csv (Naduvilath 2023 model). It is a point estimate and is not the validated control; use it only as a labelled sensitivity view. The main out_predictions.csv is unaffected.
Accepted ethnicity values (use exactly these, from the dropdown)
Status	Values (aliases accepted)	Model region used
Exact (in the 2025 derivation set)	Chinese (China, Han), Vietnamese (Vietnam), East Asian (Asian), Australian (Australia), European (UK, British, Swedish, White, Caucasian)	its own region
Approximate (same region, not sampled)	Taiwanese, Singaporean, Malaysian (Malay)	East Asian
Approximate (same region, not sampled)	Portuguese, Spanish, New Zealand (NZ, Kiwi)	European
No derived model: YOU choose the stratum	Indian, South Asian (India)	the stratum you set (east_asian or european)
Not recognised: no model applies	anything not listed above	none until you set a stratum or fix the value
There is no Indian or South Asian axial-elongation model, and none for an unrecognised ancestry. The tool does NOT guess a region for these children. Set the stratum column to east_asian or european to predict them; otherwise they are not predicted and are listed in out_needs_input.csv. Matching is whole-word, so a value that is not recognised is flagged, never force-fitted into a bucket.
Ancestry with no derived model (South Asian, Indian, or unmapped): the stratum column
No axial-elongation model has been derived for South Asian or Indian children. In the validation the paper applies every candidate model and reports how each stratum fits; no single stratum is correct by derivation. So the tool leaves the choice to you: set stratum to east_asian or european for these children, guided by the paper and by your own population, or calibrate to your own untreated data…
OUTPUT columns (out_predictions.csv)
Column	Meaning	Units
id	Child identifier, echoed from the input	none
population	Ethnicity value you entered	none
region	Model region the child was routed to or you selected	east_asian or european
model_status	How the region was decided, see below	exact, approximate, or user_selected
mapping_note	Plain language explanation of the routing	none
re_group	Refractive group used, which sets the equation	myope or non-myope
month	Follow up horizon	months (6, 12, 18, 24, 36)
predicted_delta_AL	Predicted untreated change in axial length from baseline, the control value	mm
ci_low, ci_high	95 percent confidence interval on the mean untreated prediction	mm
predicted_AL	Predicted untreated axial length, which is baseline_AL plus predicted_delta_AL	mm
Children that could not be predicted (blank ethnicity, or a no-model ancestry with no stratum) are written to out_needs_input.csv, not out_predictions.csv. The output can be long format (one row per child per month) or wide (one row per child, columns suffixed by the month, for example predicted_delta_AL_m12). Choose in the tool.
The confidence interval of the mean
ci_low and ci_high is the 95 percent confidence interval on the mean untreated change. It says how precisely the model pins down the average trajectory for a child like this. This is the band a control arm uses, because a control arm is a group mean comparator; use it for the arm level comparison and the effect estimate (see ANALYSIS_PROTOCOL.md).
The tool reports the mean and this interval only. It does not report an individual prediction interval, because the tool is a group level instrument and the individual interval was found to under cover in validation.
model_status values
Value	Meaning
exact	Ethnicity is in the model's derivation set; most reliable
approximate	Same region, not specifically sampled; reasonable within region proxy
user_selected	No model exists for this ancestry (e.g. South Asian); predicted under the stratum you chose. Provisional; interval coverage not established
exact_pm or approximate_pm
A child of a no-model ancestry with no stratum has no output row here; it is listed in out_needs_input.csv instead.
Column	Meaning	Units
	Number of myopic parents you entered	0, 1, or 2
pm_predicted_delta_AL	Predicted untreated change in AL from the Naduvilath 2023 model, a point estimate with no interval	mm
pm_predicted_AL	baseline_AL plus pm_predicted_delta_AL	mm
note	Reminder that this is East Asian only and not the validated control	none
Scope and caution
This is supportive, group level evidence, not a pivotal control and not an individual predictor. Validated for East Asian myopes at 6 months. There is no South Asian model; those children are predicted only under a stratum you choose, and are provisional. See the paper for the full validation and limitations before relying on any number.
