## Supplementary software v0.2.1 for "Virtual control arms for paediatric myopia trials: external validation of axial-elongation models": multimodel_validation.xlsx

### Sheet: Sheet1
region	month	model	n	mean_pred	mean_obs	bias	rmse
east_asian	6	brennan2024	170	0.217745	0.202953	0.0147926	0.0996415
east_asian	6	naduvilath2025	170	0.191221	0.202953	-0.0117316	0.100973
east_asian	6	olsm_jones2005	170	0.13241	0.202953	-0.0705427	0.129485
east_asian	6	scorm_wong2010	170	0.152506	0.202953	-0.0504465	0.110517
east_asian	12	brennan2024	71	0.392074	0.350479	0.041595	0.15048
east_asian	12	naduvilath2025	71	0.34857	0.350479	-0.00190884	0.144375
east_asian	12	olsm_jones2005	71	0.243278	0.350479	-0.107201	0.18965
east_asian	12	scorm_wong2010	71	0.269226	0.350479	-0.081253	0.1672
european	6	brennan2024	46	0.144155	0.157065	-0.0129101	0.118651
european	6	naduvilath2025	46	0.12167	0.157065	-0.0353957	0.1205
european	6	olsm_jones2005	46	0.133445	0.157065	-0.0236205	0.117004
european	6	scorm_wong2010	46	0.131643	0.157065	-0.0254225	0.127499
