## Supplementary software v0.2.1 for "Virtual control arms for paediatric myopia trials: external validation of axial-elongation models": observed_template.xlsx

### Sheet: Enter data
id	month	observed_elongation
P002	6	0.15
P002	12	0.29

### Sheet: Instructions
Treated outcomes, Virtual Control Arm Tool
This is YOUR file, for the effect analysis. The tool does not read it. Fill the 'Enter data' sheet with your treated children, then follow ANALYSIS_PROTOCOL.md, which combines it with out_predictions.csv. Keep it on your own machine; nothing about this step is shared.
Column	Meaning	Units
id	Child identifier, matching the ids you used in the tool input	none
month	Follow up visit	months (6, 12, 18, 24, 36)
observed_elongation	Treated axial length at that visit minus baseline axial length	mm
